# Gene Signature for Predicting Metastasis in Prostate Cancer Using Primary Tumor Expression Profiles

**DOI:** 10.1101/2024.08.30.24312735

**Authors:** Itzel Valencia, Pier Vitale Nuzzo, Edoardo Francini, Francesco Ravera, Giuseppe Nicolò Fanelli, Sara Bleve, Cristian Scatena, Luigi Marchionni, Mohamed Omar

**Affiliations:** Department of Pathology and Laboratory Medicine, Weill Cornell Medicine, New York 10021 NY, USA; Dana-Farber Cancer Institute, Harvard University, Boston 02215 MA, USA; Department of Experimental and Clinical Medicine, University of Florence, 50134 Florence, Italy; Department of Internal Medicine and Medical Specialties, University of Genoa, 16132 Genoa, Italy; Department of Translational Medicine and New Technologies in Medicine and Surgery, University of Pisa, 56125 Pisa, Italy; Department of Medical Oncology, IRCCS Istituto Romagnolo per lo Studio dei Tumori (IRST) “Dino Amadori”, 47014 Meldola, Italy

## Abstract

Prostate cancer (PCa) is currently the most commonly diagnosed cancer and second leading cause of cancer-related death in men in the United States. The development of metastases is associated with a poor prognosis in PCa patients. Since current clinicopathological classification schemes are unable to accurately prognosticate the risk of metastasis for those diagnosed with localized PCa, there is a pressing need for precise and easily attainable biomarkers of metastatic risk in these patients. Primary tumor samples from 1239 individuals with PCa were divided into development (n=1000) and validation (n=239) cohorts. In the development cohort, we utilized a meta-analysis workflow on retrospective primary tumor gene expression profiles to identify a subset of genes predictive of metastasis. For each gene, we computed Hedges’ g effect size and combined their p-values using Fisher’s combined probability test. We then adjusted for multiple hypothesis testing using the Benjamini-Hochberg method. Our developed gene signature, termed Meta-Score, achieved a robust performance at predicting metastasis from primary tumor gene expression profiles, with an AUC of 0.72 in the validation cohort. In addition to its robust predictive power, Meta-Score also demonstrated a significant prognostic utility in two independent cohorts. Specifically, patients with a higher risk-score had a significantly worse metastasis-free survival and progression-free survival compared to those with lower score. Multivariate cox proportional hazards model showed that Meta-Score is significantly associated with worse survival even after adjusting for Gleason score. Our findings suggest that our primary tumor transcriptional signature, Meta-Score, could be a valuable tool to assess the risk of metastasis in PCa patients with localized disease, pending validation in large prospective studies.

**Author Summary:** Metastasis is the leading cause of death in patients diagnosed with prostate cancer (PCa), underscoring the need for reliable prediction tools to forecast the risk of metastasis at an early stage. Here, we utilize the gene expression profiles of 1,000 unique primary tumors from patients with localized PCa to develop a gene signature capable of predicting metastasis. Our signature, termed Meta-Score, comprises forty-five genes that can accurately distinguish primary tumor with high propensity for metastasis across different patient cohorts. Notably, Meta-Score maintained its robust predictive performance in an internal validation cohort of comprising primary tumor samples from 239 patients. In addition to its robust predictive performance, Meta-Score demonstrates a significant association with survival, independent of Gleason score in two independent patient cohorts, underscoring its prognostic utility. Taken together, Meta-Score is a robust risk-stratification tool that can be leveraged to identify patients at high-risk of metastasis and unfavorable survival using their primary tumor gene expression profiles.
