## Supplementary material for "Gene Signature for Predicting Metastasis in Prostate Cancer Using Primary Tumor Expression Profiles": Table S2

### Sheet: Upregulated Genes
	effectSize	effectSizeStandardError	effectSizePval	effectSizeFDR	tauSquared	numStudies	cochranesQ	heterogeneityPval	fisherStatUp	fisherPvalUp	fisherFDRUp	fisherStatDown	fisherPvalDown	fisherFDRDown
TMSB10	0.428054	0.0738532	6.79124e-09	7.20422e-05	0	6	3.05832	0.690995	58.3634	4.47881e-08	8.74533e-05	0.79757	0.999996	1
ENSA	0.406589	0.0723193	1.88616e-08	9.20731e-05	0	5	1.90107	0.753948	50.1047	2.55331e-07	0.000249279	2.23734	0.994176	1
ASPN	0.416526	0.0768524	5.96609e-08	0.000194157	0.00028041	4	3.02149	0.388323	47.8795	1.04176e-07	0.000127134	0.855222	0.999008	1
YWHAZ	0.38574	0.0729888	1.25761e-07	0.000350802	0	6	0.234439	0.998698	46.6754	5.30512e-06	0.00215808	1.53546	0.999852	1
HES6	0.340692	0.0735131	3.57913e-06	0.00541862	0	6	2.88909	0.71708	42.0418	3.27706e-05	0.00831012	3.09624	0.994826	1
STC2	0.325374	0.0734887	9.53142e-06	0.0109477	0	6	4.89455	0.428884	44.7341	1.14436e-05	0.00372414	1.25498	0.99995	1
ASNS	0.315806	0.072853	1.45869e-05	0.0158236	0	6	4.76672	0.445008	39.3249	9.30173e-05	0.018346	3.72554	0.987895	1
HAVCR2	0.316027	0.0735076	1.71378e-05	0.0167317	0	6	4.33975	0.501606	41.2522	4.44665e-05	0.010096	2.52448	0.998071	1
ARL6IP1	0.312278	0.0728916	1.83451e-05	0.0170575	0	6	3.94973	0.556676	43.1125	2.16108e-05	0.00629809	4.91279	0.960828	1
F5	0.312467	0.0734719	2.11038e-05	0.0182466	0	6	3.769	0.583129	38.7201	0.000117012	0.0208402	3.3876	0.992134	1
RFTN1	0.312514	0.0735537	2.1493e-05	0.0182466	0	6	4.9414	0.423073	40.6892	5.52226e-05	0.0121155	2.74886	0.997072	1
SOX4	0.311313	0.0734886	2.27323e-05	0.0184946	0	6	3.11	0.683032	39.1607	9.90051e-05	0.018898	2.29754	0.998795	1
PTPN9	0.315421	0.0748756	2.52454e-05	0.0197177	0	5	3.84794	0.426975	35.3402	0.000109223	0.0205067	3.08823	0.979271	1
ALDH1A1	0.30538	0.0728221	2.74678e-05	0.0199117	0	6	3.56333	0.613828	37.5135	0.000184356	0.0270656	4.60872	0.969789	1
MRPL11	0.307843	0.073419	2.75334e-05	0.0199117	0	5	0.547532	0.968712	34.3339	0.000162121	0.0253246	4.36104	0.929594	1
GABRD	0.307954	0.0755513	4.5799e-05	0.027535	0	4	1.2579	0.739154	30.9295	0.000144619	0.0230035	1.11813	0.997386	1
RC3H2	0.299169	0.0734631	4.65357e-05	0.027535	0	6	3.40777	0.637387	37.7443	0.000169061	0.0259929	2.51065	0.998123	1
CST2	0.337784	0.0845709	6.49435e-05	0.0372967	0.00377561	6	5.34669	0.37505	44.958	1.0477e-05	0.00346734	3.82065	0.98646	1
CXCR4	0.539147	0.137466	8.7808e-05	0.0437321	0.0482622	6	9.58159	0.0879967	59.7968	2.45829e-08	5.33339e-05	0.376627	1	1
SEM1	0.28409	0.0728021	9.53126e-05	0.0437321	0	6	4.40246	0.493039	35.1366	0.000445422	0.0439766	7.76087	0.803527	1
FOXH1	0.293279	0.0754384	0.000101214	0.0437321	0	4	0.42456	0.935124	28.4786	0.000391301	0.0408585	0.93278	0.998638	1
KIF7	0.308666	0.0795974	0.000105385	0.0437321	0.00194187	6	5.17683	0.394683	42.5335	2.7077e-05	0.00724254	0.772517	0.999997	1
BARD1	0.28314	0.0734336	0.000115387	0.0437321	0	6	2.92343	0.71179	35.1652	0.000440759	0.0439095	2.55661	0.997947	1
CADPS	0.483603	0.126005	0.000124061	0.0437321	0.0320636	6	7.89365	0.162195	60.6	1.75443e-08	4.5553e-05	0.319446	1	1
RNF19A	0.284064	0.0741047	0.000126448	0.0437321	0	5	3.22153	0.521461	32.6719	0.000309209	0.0355154	4.16783	0.939458	1
CAMK2N1	0.588686	0.155414	0.000151948	0.0470943	0.0687187	6	11.163	0.0482423	102.452	1.8398e-16	3.59239e-12	1.08059	0.999978	1
GPR37	0.276855	0.0733923	0.000161778	0.0478618	0	6	4.18984	0.522421	37.1535	0.000210958	0.0290867	1.94195	0.99949	1

### Sheet: Downregulated Genes
	effectSize	effectSizeStandardError	effectSizePval	effectSizeFDR	tauSquared	numStudies	cochranesQ	heterogeneityPval	fisherStatUp	fisherPvalUp	fisherFDRUp	fisherStatDown	fisherPvalDown	fisherFDRDown
KCTD14	-0.426492	0.0737613	7.37911e-09	7.20422e-05	0	6	3.81037	0.577028	1.00063	0.999986	1	58.8739	3.6183e-08	0.000117752
AZGP1	-0.742509	0.131525	1.64822e-08	9.20731e-05	0.0371635	6	8.26851	0.142045	0.0863282	1	1	101.459	2.8821e-16	5.62759e-12
PART1	-0.410073	0.0738305	2.78798e-08	0.000108876	0	6	4.95976	0.42081	0.805702	0.999996	1	57.6918	5.92687e-08	0.000165326
CHRNA2	-0.461321	0.0920957	5.46702e-07	0.00133436	0.00701332	6	5.63141	0.343751	0.420963	1	1	60.7389	1.65487e-08	8.07822e-05
DPT	-0.36083	0.0735969	9.44848e-07	0.00184491	0	6	3.56994	0.612832	1.48675	0.999876	1	47.463	3.87499e-06	0.0038762
EDN3	-0.34768	0.0741488	2.74607e-06	0.00487452	0	5	3.88309	0.422059	2.23347	0.994217	1	40.0209	1.68017e-05	0.00863343
KIAA1210	-0.347067	0.0750218	3.72396e-06	0.00541862	0	5	2.74928	0.600619	0.48043	0.999995	1	42.1337	7.09887e-06	0.00469977
LTF	-0.338594	0.0735723	4.18062e-06	0.00541862	0	6	4.66407	0.458236	0.508951	1	1	47.4022	3.9703e-06	0.0038762
SIDT1	-0.317028	0.0734609	1.59168e-05	0.0163575	0	6	4.50479	0.479243	1.35713	0.999924	1	43.0972	2.17396e-05	0.0106122
CBLL1	-0.303333	0.072806	3.09561e-05	0.0215874	0	6	3.18256	0.671864	3.82392	0.986408	1	38.7156	0.000117211	0.0269255
PTN	-0.302869	0.0734563	3.73764e-05	0.0251659	0	6	3.51292	0.621434	1.12128	0.999973	1	40.444	6.06698e-05	0.0179491
CCK	-0.29943	0.0734258	4.54261e-05	0.027535	0	6	2.23244	0.816136	2.53223	0.998042	1	36.6405	0.000255448	0.0445347
UFM1	-0.282749	0.0727904	0.000102573	0.0437321	0	6	1.9489	0.85617	4.82457	0.963583	1	38.5405	0.000125236	0.0282847
CPA3	-0.284322	0.0734594	0.000108625	0.0437321	0	6	2.60477	0.76064	1.87359	0.999576	1	35.8809	0.000338585	0.0493374
CDC42EP5	-0.601952	0.157306	0.000129902	0.0437321	0.0710522	6	11.2351	0.0469126	1.79561	0.999661	1	76.4685	1.93723e-11	1.89132e-07
TMEM121B	-0.27885	0.0733745	0.00014448	0.0467361	0	6	4.44805	0.486864	1.2234	0.999957	1	38.3842	0.000132852	0.028823
AKAP7	-0.278477	0.0733264	0.000146005	0.0467361	0	5	3.03546	0.551909	5.24632	0.874128	0.987361	32.8076	0.000293419	0.047404
KLF4	-0.274989	0.0727624	0.000157288	0.0472494	0	6	4.52922	0.475984	2.33382	0.998696	1	38.1013	0.000147813	0.0313718
